# Does a humoral correlate of protection exist for SARS-CoV-2? A systematic review

**DOI:** 10.1101/2022.01.21.22269667

**Authors:** Julie Perry, Selma Osman, James Wright, Melissa Richard-Greenblatt, Sarah A Buchan, Manish Sadarangani, Shelly Bolotin

## Abstract

**Background:** A correlate of protection (CoP) is an immunological marker associated with protection against infection. A CoP can be used to determine whether an individual is protected from infection, evaluate candidate vaccines, guide vaccination dosing intervals and policy, and understand population-level immunity against a pathogen. Despite an urgent need, a CoP for SARS-CoV-2 is currently undefined, leaving an evidence gap for informing public health policy and adapting it appropriately as new variants of concern emerge. The objective of this study was to systematically review and assess the evidence for a humoral SARS-CoV-2 CoP.

**Methods and Findings:** We searched OVID MEDLINE, EMBASE, Global Health, Biosis Previews and Scopus from inception to January 4, 2022 and pre-prints (using NIH iSearch COVID-19 portfolio) from inception to December 31, 2021, for studies describing SARS-CoV-2 re-infection or breakthrough infection with associated antibody measures. Two reviewers independently extracted study data and performed quality assessment. Twenty-five studies were included in our systematic review. Several studies reported re-infection or breakthrough cases that occurred in the presence of robust antibody levels. Studies that compared aggregate antibody concentrations from individuals who experienced re-infection or breakthrough compared to those who remained protected did not always find differences that were statistically significant. However, several studies found an inverse relationship between antibody levels and infection incidence, risk, or viral load, and a correlation between antibody levels and vaccine efficacy (VE). Estimates of the contribution of antibody levels to VE varied from 48.5% to 94.2%, suggesting that both humoral immunity and other immune components contribute to protection. Only two studies estimated a quantitative CoP. For Ancestral SARS-CoV-2, these included 154 (95% confidence interval (CI) 42, 559) anti-S binding antibody units/mL (BAU/mL), and 28.6% (95% CI 19.2, 29.2%) of the mean convalescent antibody level following infection. One study reported a CoP for the Alpha (B.1.1.7) variant of concern of 171 (95% CI 57, 519) BAU/mL. As of our search date, no studies reported an Omicron-specific CoP.

**Conclusions:** The reviewed literature was limited by a wide variation in assay methodology and antibody targets. Few studies reported SARS-CoV-2 lineage. The studies included in our review suggest that if it exists, a SARS-CoV-2 CoP is likely relative, where higher antibody levels decrease the risk of infection, but do not eliminate it completely. More work is urgently needed in this area to establish a SARS-CoV-2 CoP and guide policy as the pandemic continues.
