## Supplementary Table 2 for "Does a humoral correlate of protection exist for SARS-CoV-2? A systematic review"

### Sheet: Cohort studies
Quality Assessment- Cohort Studies (Page 1 left)																			Quality Assessment- Cohort Studies (Page 1 right)
Author (year)	Q1. Was the research question or objective in this paper clearly stated?	Q1. Free-text field	Q2. Was the study population clearly specified and defined?	Q2. Free-text field	Q3. Was the participation rate of eligible persons at least 50%?	Q3. Free-text field	Q4. Were all the subjects selected or recruited from the same or similar populations (including the same time period)? Were inclusion and exclusion criteria for being in the study prespecified and applied uniformly to all participants?	Q4. Free-text field	Q5. Was a sample size justification, power description, or variance and effect estimates provided?	Q5. Free-text field	Q6. For the analyses in this paper, were the exposure(s) of interest measured prior to the outcome(s) being measured?	Q6. Free-text field	Q7. Was the timeframe sufficient so that one could reasonably expect to see an association between exposure and outcome if it existed?	Q7. Free-text field	Q8. For exposures that can vary in amount or level, did the study examine different levels of the exposure as related to the outcome (e.g., categories of exposure, or exposure measured as continuous variable)?	Q8. Free-text field	Q9. Were the exposure measures (independent variables) clearly defined, valid, reliable, and implemented consistently across all study participants?	Q9. Free-text field	Q10. Was the exposure(s) assessed more than once over time?	Q10. Free-text field	Q11. Were the outcome measures (dependent variables) clearly defined, valid, reliable, and implemented consistently across all study participants?	Q11. Free-text field	Q12. Were the outcome assessors blinded to the exposure status of participants?	Q12. Free-text field	Q13. Was loss to follow-up after baseline 20% or less?	Q13. Free-text field	Q14. Were key potential confounding variables measured and adjusted statistically for their impact on the relationship between exposure(s) and outcome(s)?	Q14. Free-text field	Q.15 Were titres reported in the manuscript taken within 1 month of re-infection or vaccine breakthrough?	Q16. Were antibodies measured at peak (30-60 days from first infection or vaccination)?	Q17. Were re-infections/breatkthrough infections documented to be due to a VOC?	Q18. Was the paper high enough quality to be used in the review?	Q15. Free-text field
Dimeglio (2021)	No		No	Study population stated to be French HCW, but no further population characteristics given	Yes		Yes		Other (specify in free text column)	not applicable, broad serosurvey of eligible HCW	Yes		Yes		No	antibody titres for breakthrough reported, antibody levels of protected not reported	Yes		Yes		No	no clear definition of re-infection given in the paper, although information contained therein meets our definition	No	breakthrough/re-infections identified for analysis	Other (specify in free text column)	loss to follow-up not reported	No		Not reported	Not reported	Not reported	Yes
Krutikov (2021)	Yes		Yes		Yes		No	Both staff and LTC residents were recruited, assessed separately by excluding staff older than 65 years and residents younger than 65 years to avoid misclassification	Other (specify in free text column)	not applicable, broad serosurvey of eligible HCW and LTC residents	Yes		Yes		Yes		Yes		Yes		Yes		No	breakthrough/re-infections identified for analysis	No		Yes		Some	Not reported	Not reported	Yes	Study reports high anti-S and anti-N patients within a month of re-infection for a small number of participants, however no titres reported for protected individuals for comparison
Leidi (2021)	Yes		Yes		No	a representative random sample of adults living in Geneva was used	Yes	broad study population (healthy adults in a Swiss region)	Yes		Yes		Yes		Yes	both seropositive and seronegative at baseline evaluated over time	Yes		Yes		Yes		No	breakthrough/re-infections identified for analysis	Other (specify in free text column)	not reported	Yes		Yes, in 1 of 5 cases of re-infection	Not reported	Not reported	Yes
Lumley (2021)	Yes		Yes		Yes		Yes	health care workers at the same facility	Other (specify in free text column)	not applicable, broad longitudinal serosurvey of workers	Yes		Yes		Yes	both seropositive and seronegative at baseline evaluated over time	Yes		Yes		Yes		No	breakthrough/re-infections identified for analysis	Other (specify in free text column)	not reported	Yes		Yes, in only 1 instance	No	Not reported	Yes
Ali (2021)	No		No		No	serosurvey of 829 patients admitted to hospital during a specific timeframe	No	broad age range (10-60 years), no information given regarding reason for hospitalization or comorbidities	Other (specify in free text column)	not applicable, large serosurvey	Yes		Yes		Yes		No	only one of 26 patients has reported pre-re-exposure serology reported	Yes		No	no clear definition of re-infection given in the paper, although information contained therein meets our definition for some (not all) study participants	No	breakthrough/re-infections identified for analysis	Other (specify in free text column)	not reported	No	no adjustment for demographics, time since exposure and outcome etc.	Not reported	No	Not reported	Yes
Gallais (2021)	Yes		Yes		No	large serosurvey of HCW	Yes		Other (specify in free text column)	not applicable, large serosurvey	Yes		Yes		Yes		Yes		Yes		Yes		No	breakthrough/re-infections identified for analysis	Other (specify in free text column)	not reported	Yes		No	No	Not reported	Yes
Wilkins (2021)	Yes		Yes		Other (specify in free text column)	unknown; large study population, but no total population reported	Yes		Other (specify in free text column)	not applicable, large serosurvey	Yes		Yes		Yes		Yes		Yes		Yes		No	breakthrough/re-infections identified for analysis	No	Baseline enrollment 6510, follow-up testing on 4947 (loss of 24%)	Yes		No	Not reported	Not reported	Yes
Michos (2021)	Yes		Yes		No	small sample size of 268 HCW from a large hospital	Yes	HCWs at the same hospital	No		Yes		Yes		Yes	titres assessed after both 1st and 2nd dose of BNT162b2	Yes		Yes		Yes		No	breakthrough/re-infections identified for analysis	No		Yes		Yes	Yes	Not reported	Yes
Kale (2021)	Yes		Yes		No	1858 HCW in a facility, no mention of total number	Yes	HCWs at the same hospital	No		No	Difficult to tell timepoints of serology (ambiguous wording), Fig. 2 present serology of fully and partially vaccinated up to day 28 (does not include serology following 2nd dose)	Yes		No	titres not reported following 2nd dose of vaccine	No	unclear how many of 46 breakthroughs were single vs. double dose	Yes		No	a significant difference was reported between vaccine breakthrough infections having received a single dose (higher antibody compared to two-dose recipients), but no serology after the 2nd dose is reported for "fully vaccinated" individuals	No	breakthrough/re-infections identified for analysis	Other (specify in free text column)	not reported	Yes		Not reported	Not reported	B.1.617.2	No	Titres following second dose not reported for fully vaccinated individuals; questionable finding of significant difference in titres between single- and double-dose recipients;
Quality Assessment- Cohort Studies (Page 2 left)																			Quality Assessment- Cohort Studies (Page 2 right)
Brunner (2021)	Yes		Yes		Yes		Yes	HCWs at the same hospital	No		No	Antibody titre reported is "in between first vaccination and positive PCR result", and does not represent the titre for double vaccinees prior to infection	Yes		No	no titre reported following second vaccine dose	Yes		No		Yes		No	breakthrough/re-infections identified for analysis	No		Yes		Not reported	Not reported	B.117 (9 cases), B.1351 (2 cases), B.1617.2 (4 cases)	No	Titres reported following first doses only, such that an evaluation of most recent titre for double vaccine recipients is impossible
Blain (2021)	Yes		Yes		Yes		Yes	residents of LTC	No		Yes		Yes		Yes		No	temporality of serology unclear; NH1 residents had outbreak 3-5 months apart, NH2 had 5-6 month between outbreaks, all grouped together in Table 2	No		Yes		No	breakthrough/re-infections identified for analysis	No	evaluable outcomes in 55.6% of sample	Yes		N/A	Yes	B.1.617.2	No	Difficulty determining the temporality of vaccination; incomplete discription of data included in each category in Table 2.
Khoury (2021)	Yes		Yes		Other (specify in free text column)	Secondary analysis of clinical trial data, no information regarding participation rates was provided	Yes		No		Yes		Yes		No		Yes		No		Yes		No		Other (specify in free text column)	Cross-sectional analysis	No		N/A	N/A	N/A	Yes
Earle (2021)	Yes		Yes		Other (specify in free text column)	Secondary analysis of clinical trial data, no information regarding participation rates was provided	Yes		No		Yes		Yes		No		Yes		No		Yes		No		Other (specify in free text column)	Cross-sectional analysis	Yes		N/A	N/A	N/A	Yes
Cromer (2021)	Yes		Yes		Other (specify in free text column)	Secondary analysis of clinical trial data, no information regarding participation rates was provided	Yes		No		Yes		Yes		No		Yes		No		Yes		No		Other (specify in free text column)	Cross-sectional analysis	No		N/A	N/A	N/A	Yes
Goldblatt (2021)	Yes		Yes		Other (specify in free text column)	Secondary analysis of clinical trial data, no information regarding participation rates was provided	Yes		No		Yes		Yes		Yes		Yes		No		Yes		No		Other (specify in free text column)	Cross-sectional analysis	No		N/A	N/A	B.117	Yes
Feng (2021)	Yes		Yes		Other (specify in free text column)	Secondary analysis of clinical trial data, no information regarding participation rates was provided	Yes		No		Yes		Yes		No		Yes		No		Yes		No		Other (specify in free text column)	Cross-sectional analysis	No		Not reported	Yes	Not reported	Yes
Cohen (2021)	Yes		Yes		Other (specify in free text column)	Secondary analysis of clinical trial data, no information regarding participation rates was provided	Yes		No		Yes		Yes		No		Yes		No		No	The neutralization assay methodology unclear (could be either S fuse assay or foci reduction neutralization test (FRNT)	No		Other (specify in free text column)	Cross-sectional analysis	Other (specify in free text column)	Statistical methods used in the paper were not clearly explained (e.g. "percent increase" was used in the results but there was no explanation as to what this meant)	N/A	N/A	N/A	No	Unclear lab methods and statistical approaches
Mlocochova (2021)	No		No	study population is vaguely defined as "new cases of SARS-CoV-2 in India since the start of 2021".	Other (specify in free text column)	unknown; no sample size given	No	"new cases of SARS-CoV-2 in India"	No		No	Unclear when sampling was performed, appears to be post-infection	Yes		Yes		No	unclear sample definition, timepoints of serology	No		No	Sample size of 3 breakthrough infections, unclear whether these individuals are also included in other data	No		Other (specify in free text column)	not applicable	Other (specify in free text column)	Unclear who the 3 breakthrough infections are beyond HCWs	No	No	B.1.617.2	No	Unclear sampling and laboratory methods
Maier (2021)	Yes		Yes		Other (specify in free text column)	Sub-study examining COVID infections in a larger cohort	No	all age ranges (0-9 years reported separately from 10+ years)	No		Yes		Yes		Yes		Yes		No		Yes		No		Other (specify in free text column)	not reported	No	Heterogeneous age distribution, no reporting of comorbidities etc	Yes
Pierobon (2021)	Yes		Yes		Other (specify in free text column)	Sub-study examining COVID infections in a larger cohort	No	LTC residents and HC workers	No		Other	Unknown (titres measured "at the beginning of the outbreak"	Yes		Yes		No	Unclear when Ab measurements were taken relative to infection for residents other than the index case	No		Yes		No		Other (specify in free text column)	not applicable	No		No	Unclear whether titres were taken before or after infection	Yes	No	Titres were taken "at the beginning of the outbreak", and therefore may represent titres induced by early infection in vaccinated individuals
Cohen (2021b)	Yes		Yes		Other (specify in free text column)	Secondary analysis of clinical trial data, no information regarding participation rates was provided	Other (specify in free text columns)	Similar populations - yes; inclusion/exclusion criteria - not specified	No		Yes		Yes		No		Yes		No		Yes		No		Other (specify in free text column)	Not specified	No		N/A	N/A	N/A	Yes
Aldridge (2021)	Yes		Yes		Yes	Not calculated in paper, but they had a cohort of 10,330 people and 8858 individuals (86%)	Yes		No		Yes		Yes		Yes		Yes		Yes		Yes		No		Yes		Yes		N/A	N/A	N/A	Yes

### Sheet: Case-control studies
			Quality Assessment- Case-control studies (Page 1 left)																Quality Assessment- Case-control studies (Page 1 right)
Author (year)	Q1. Was the research question or objective in this paper clearly stated and appropriate?	Q1. Free-text field	Q2. Was the study population clearly specified and defined?	Q2. Free-text field	Q3. Did the authors include a sample size justification?	Q3. Free-text field	Q4. Were controls selected or recruited from the same or similar population that gave rise to the cases (including the same timeframe)?	Q4. Free-text field	Q5. Were the definitions, inclusion and exclusion criteria, algorithms or processes used to identify or select cases and controls valid, reliable, and implemented consistently across all study participants?	Q5. Free-text field	Q6. Were the cases clearly defined and differentiated from controls?	Q6. Free-text field	Q7. If less than 100 percent of eligible cases and/or controls were selected for the study, were the cases and/or controls randomly selected from those eligible?	Q7. Free-text field	Q8. Was there use of concurrent controls?	Q8. Free-text field	Q9. Were the investigators able to confirm that the exposure/risk occurred prior to the development of the condition or event that defined a participant as a case?	Q9. Free-text field	Q10. Were the measures of exposure/risk clearly defined, valid, reliable, and implemented consistently (including the same time period) across all study participants?	Q10. Free-text field	Q11. Were the assessors of exposure/risk blinded to the case or control status of participants?	Q11. Free-text field	Q12. Were key potential confounding variables measured and adjusted statistically in the analyses? If matching was used, did the investigators account for matching during study analysis?	Q12. Free-text field	Q.13 Were titres reported in the manuscript taken within 1 month of re-infection or vaccine breakthrough?	Q14. Were antibodies measured at peak (30-60 days from first infection or vaccination)?	Q15. Were re-infections/breatkthrough infections documented to be due to a VOC?	Q16. Was the paper high enough quality to be used in the review?	Q16. Free-text field
Bergwerk (2021)	Yes		Yes		Other (specify in free text column)	not applicable, all breakthrough cases for which serology was available were included	Yes		Yes		Yes		Yes		Yes		Yes		Yes		Other (specify in free text column)	not reported	Yes		Yes	Yes	28/33 breakthroughs B.117	Yes	Both peak and peri-infection titres reported, and ratios derived between cases/controls for each
Gilbert (2021)	Yes		Yes		Yes		Yes		Yes		Yes		Yes		Yes		Yes		Yes		Other (specify in free text column)	not reported	Yes		N/A	Yes	N/A	Yes
Yamamoto (2021)	Yes		Yes		No		Yes		Yes		Yes		Not applicable	all seropositive cases were followed for breakthrough infection	Yes		Yes		Yes		Other (specify in free text column)	not reported	Yes		No	Yes	5/17 due to Delta, rest not sequenced	Yes

### Sheet: Case reports
Quality Assessment- Case reports (Page 1 left)																		Quality Assessment- Case reports (Page 1 right)
Author (year)	Q1. Was the study question or objective clearly stated?	Q1. Free-text field	Q2. Was the study population clearly and fully described, including a case definition?	Q2. Free-text field	Q3. Were the cases consecutive?	Q3. Free-text field	Q4. Were the subjects comparable?	Q4. Free-text field	Q5. Was the intervention clearly described?	Q5. Free-text field	Q6. Were the outcome measures clearly defined, valid, reliable, and implemented consistently across all study participants?	Q6. Free-text field	Q7. Was the length of follow-up adequate?	Q7. Free-text field	Q8. Were the statistical methods well-described?	Q8. Free-text field	Q9. Were the results well-described?	Q9. Free-text field			Q.15 Were titres reported in the manuscript taken within 1 month of re-infection or vaccine breakthrough?	Q16. Were antibodies measured at peak (30-60 days from first infection or vaccination)?	Q17. Were re-infections/breatkthrough infections documented to be due to a VOC?	Q10. Was the paper high enough quality to be used in the review?	Q10. Free-text field
Roy (2021)	Yes		Yes		Other (specify in free text column)	single case	Other (specify in free text column)	single case	Yes		Yes		Yes		Other (specify in free text column)	not applicable; single case report	Yes				No	No	Not reported	Yes
Strafella (2021)	No		Yes		Other (specify in free text column)	single case	Other (specify in free text column)	single case	Yes	vaccination with Pfizer	Yes		Yes		Yes	evaluation of viral load decay coompared to reference group	Yes				Yes	Yes	Yes; B.117	Yes
Ul-Haq (2020)	No		Yes		Other (specify in free text column)	single case	Other (specify in free text column)	single case	Yes	first infection described clinically and serologically	No	no description of assay, no antibody units given	Yes		Other (specify in free text column)	not applicable; single case report	No	lack of detail regarding serological assay and units			No	No	Not reported	Yes
Vetter (2021)	Yes		Yes		Other (specify in free text column)	single case	Other (specify in free text column)	single case	Yes	both clinical and serological description of first infection	Yes		Yes		Other (specify in free text column)	not applicable; single case report	Yes	very thorough timeline of infection and serological measures			No	Yes	Not reported	Yes
Brehm (2021)	Yes		Yes		Other (specify in free text column)	not applicable	Other (specify in free text column)	single case	Yes	extensive description of both infections	Yes		Yes		Other (specify in free text column)	not applicable; single case report	Yes				No	No	Yes; initial infection with B.3, reinfection with B.1.177	Yes
Inada (2021)	Yes		Yes		Other (specify in free text column)	single case in a household cluster	Other (specify in free text column)	single case in a household cluster	Yes	good description of first infection	Yes		Yes		Other (specify in free text column)	not applicable; single case report	Yes				Yes	No	Not reported	Yes
Schulte (2021)	Yes		Yes		Yes		Yes	members of a household with likely similar exposure patterns, but differing demographics	Yes		Yes		Yes		Other (specify in free text column)	not applicable	Yes				No	No	B.1.525	Yes
Selhorst (2020)	Yes		Yes		Yes		Other (specify in free text column)	3 patients, 1 healthcare worker	Yes		Yes		Yes		Other (specify in free text column)	not applicable	Yes				No	No	G clade	Yes
Munivenkatappa (2021)	Yes		Yes		Other (specify in free text column)	single case report	Other (specify in free text column)	single case	Yes		Yes		Yes		Other (specify in free text column)	not applicable; single case report	Yes		Yes	No	No	Yes
Shastri (2021)	Yes		Yes
Kohler (2021)	Yes		Yes		Yes		Yes		Yes		Yes		Yes		Other (specify in free text)	not applicable	Yes		No	No	Not documented	Yes

### Sheet: Dropdowns
Responses
Yes
No
Other (specify in free text column)
